# CARE: a novel wearable-derived feature linking circadian amplitude to human cognitive functions

**DOI:** 10.1101/2023.04.06.23288232

**Authors:** Shuya Cui, Qingmin Lin, Yuanyuan Gui, Yunting Zhang, Hui Lu, Hongyu Zhao, Xiaolei Wang, Xinyue Li, Fan Jiang

## Abstract

Circadian rhythms play a critical role in regulating physiological and behavioral processes, with amplitude being a key parameter for their characterization. However, accurately quantifying circadian amplitude in natural settings remains a challenge, as traditional melatonin methods require lab settings and are often costly and time-consuming. Wearable devices are a promising alternative as they can collect consecutive 24-h data for multiple days. The most commonly used measure of circadian amplitude from wearable device data, relative amplitude, is subject to the masking effect of behaviors and fails to leverage the rich information in high-dimensional data, as it only uses the sum of activity counts in time windows of pre-specified lengths. Therefore, in this study, we firstly proposed a pipeline to derive a novel feature to characterize circadian amplitude, named **c**ircadian **a**ctivity **r**hythm **e**nergy (CARE), which can well address the above-mentioned challenges by decomposing raw accelerometer time series data, and then we validated the new feature CARE by assessing its correlation with melatonin amplitude (Pearson’s *r* = 0.46, *P =* 0.007) in a dataset of 33 healthy participants. Secondly, we investigated its association with cognitive functions in two datasets: an adolescent dataset (Chinese SCHEDULE-A, n = 1,703) and an adult dataset (the UK Biobank dataset, n = 92,202), and we found that the CARE was significantly associated with the Global Executive Composite (*β* = 28.02, *P* = 0.016) in adolescents, and reasoning ability (OR = 0.01, *P <* 0.001), short-term memory (OR = 3.42, *P <* 0.001), and prospective memory (OR = 11.47, *P <* 0.001) in adults. And finally, we explored the causal relationship using Mendelian randomization analysis in the adult dataset. We identified one genetic locus with 126 SNPs associated with CARE using genome-wide association study (GWAS), of which 109 variants were used as instrumental variables to conduct causal analysis. The results suggested that CARE had a significant causal effect on reasoning ability (*β* = -59.91, *P* < 0.0001), short-term memory (*β* = 7.94, *P* < 0.0001), and prospective memory (*β* = 16.85, *P* < 0.0001). The findings suggested that CARE is an effective wearable-based metric of circadian amplitude with a strong genetic basis and clinical significance, and its adoption can facilitate future circadian studies and potential interventions to improve circadian rhythms and cognitive functions.
