## supplementary data 1 for "CARE: a novel wearable-derived feature linking circadian amplitude to human cognitive functions"

### Sheet: Supp Data 1
Supplementary Data 1. Summary statistics for circadian activity rhythm energy (CARE) in the adult dataset (UK Biobank).
CHR	SNP	POS	A1	A2	BETA	SE	P
3	rs13086611	49347984	T	A	-0.00108932	0.000198838	4.30338e-08
3	3:49386313_AAAAAGAAAAAG_A	49348880	A	AAAAAGAAAAAG	-0.00111922	0.000198991	1.86633e-08
3	rs17080528	49352409	T	C	-0.00110056	0.0001986	3.00611e-08
3	rs13090388	49353649	T	C	-0.00109841	0.00019855	3.17253e-08
3	rs11711536	49353807	T	C	-0.00111388	0.000198775	2.10438e-08
3	rs1050450	49357401	A	G	-0.00110774	0.000198313	2.33245e-08
3	rs1800668	49358324	A	G	-0.00112189	0.000198216	1.51881e-08
3	rs3811699	49358927	C	T	-0.00111665	0.000198181	1.76098e-08
3	rs1987628	49361826	A	G	-0.00112189	0.000198216	1.51881e-08
3	rs67485053	49367731	G	A	-0.00111777	0.000198203	1.71074e-08
3	rs148734725	49369275	A	G	-0.00111069	0.000198237	2.1151e-08
3	rs34588335	49370227	C	G	-0.00111616	0.000198178	1.78567e-08
3	rs13087851	49371541	G	A	-0.00111546	0.000198202	1.82951e-08
3	rs6809216	49375126	A	G	-0.00111477	0.000198172	1.85794e-08
3	rs7623659	49377358	T	C	-0.00112135	0.000198289	1.56221e-08
3	rs7648841	49379392	A	G	-0.00111546	0.000198202	1.82951e-08
3	rs6446264	49379810	A	C	-0.00111546	0.000198202	1.82951e-08
3	rs35169793	49385841	G	A	-0.00111429	0.00019818	1.88664e-08
3	rs6793308	49386850	T	C	-0.0011079	0.000198194	2.27788e-08
3	rs111903592	49389886	C	G	-0.00111429	0.00019818	1.88664e-08
3	rs773674547	49391389	C	CA	-0.00115226	0.00020009	8.50471e-09
3	rs11716974	49394420	A	G	-0.00111873	0.000198219	1.66748e-08
3	rs71627385	49395093	CA	C	-0.00110644	0.000198588	2.5327e-08
3	rs9878943	49397221	A	G	-0.00111351	0.000198172	1.92732e-08
3	rs543866446	49398203	TAGCCAAGTG	T	-0.00110081	0.000198718	3.04072e-08
3	rs9871380	49400788	A	G	-0.00111469	0.000198187	1.86703e-08
3	rs11706370	49403658	A	G	-0.0011183	0.00019821	1.68624e-08
3	rs60933862	49408664	GTATA	G	-0.00112071	0.000198296	1.59352e-08
3	rs6779524	49413016	T	C	-0.0011146	0.000198163	1.8643e-08
3	rs6997	49416401	T	C	-0.00111953	0.000198178	1.61788e-08
3	rs9814873	49416679	G	A	-0.00112336	0.00019822	1.45551e-08
3	rs10640	49416844	A	G	-0.00111926	0.000198208	1.6385e-08
3	rs11715915	49417897	T	C	-0.00112259	0.00019822	1.48912e-08
3	rs9859556	49418553	T	G	-0.00112179	0.000198219	1.52411e-08
3	rs554973188	49418668	AT	A	-0.00111657	0.000198253	1.78633e-08
3	rs11922013	49420922	C	G	-0.00111336	0.000198168	1.93499e-08
3	rs6446272	49425854	A	G	-0.00111157	0.000198182	2.04283e-08
3	rs7646366	49433235	A	G	-0.00111406	0.000198219	1.9112e-08
3	rs6446277	49435644	A	G	-0.00110631	0.000198112	2.35386e-08
3	rs35115732	49437722	C	T	-0.00111847	0.000198207	1.67665e-08
3	rs13079643	49440033	A	G	-0.00111588	0.000198191	1.80404e-08
3	3:49478988_CT_C	49441555	C	CT	-0.00110657	0.000198497	2.48597e-08
3	rs71324962	49450054	C	A	-0.0011165	0.000198168	1.76501e-08
3	3:49489827_CA_C	49452394	C	CA	-0.00115445	0.000200264	8.211e-09
3	rs34067452	49452755	AT	A	-0.00109856	0.00019839	3.07892e-08
3	rs9841110	49455048	G	C	-0.00111488	0.00019845	1.93867e-08
3	rs67216675	49455718	T	G	-0.00111178	0.000198442	2.11848e-08
3	rs6767355	49466662	C	T	-0.00112117	0.000198236	1.55662e-08
3	rs9853683	49475155	G	A	-0.0011121	0.000198442	2.099e-08
3	rs12330269	49476477	A	G	-0.0011121	0.000198442	2.099e-08
3	rs9827021	49477331	A	C	-0.00110762	0.000198412	2.3792e-08
3	rs34893377	49478539	TA	T	-0.00114799	0.000200988	1.122e-08
3	rs7630869	49485110	T	C	-0.00110193	0.000198437	2.81575e-08
3	rs9818590	49487663	G	A	-0.00110685	0.000198412	2.43235e-08
3	rs11719996	49488525	C	T	-0.00110729	0.000198458	2.41919e-08
3	rs9850072	49492049	T	C	-0.00110516	0.000198475	2.58071e-08
3	rs138073019	49498696	TTTA	T	-0.00110872	0.000199342	2.67631e-08
3	rs34363169	49500279	A	G	-0.00110582	0.000198458	2.52505e-08
3	rs35261698	49500406	G	C	-0.00110436	0.000198432	2.62263e-08
3	rs6766131	49501499	C	T	-0.00110436	0.000198432	2.62263e-08
3	rs6797664	49501789	A	G	-0.00110582	0.000198458	2.52505e-08
3	rs6766581	49501968	C	T	-0.00110582	0.000198458	2.52505e-08
3	rs11708955	49502681	C	T	-0.0011029	0.000198052	2.57335e-08
3	rs11712569	49502719	G	A	-0.00110496	0.000198464	2.59056e-08
3	rs10212296	49504840	C	T	-0.00110702	0.000198479	2.44668e-08
3	rs9858418	49505855	G	A	-0.00110436	0.000198432	2.62263e-08
3	rs9821311	49506223	T	C	-0.00110436	0.000198432	2.62263e-08
3	rs7622302	49510128	C	T	-0.0011094	0.000198479	2.28409e-08
3	rs7633271	49518530	C	T	-0.00111117	0.000198459	2.16231e-08
3	rs3926569	49521283	T	C	-0.00111265	0.000198445	2.06626e-08
3	rs13062429	49522052	A	G	-0.0011201	0.000198438	1.66112e-08
3	rs34196454	49526023	A	G	-0.00111713	0.000198491	1.82747e-08
3	rs1801143	49532767	T	C	-0.00111791	0.000198464	1.77851e-08
3	rs4625	49534707	G	A	-0.00109923	0.000198177	2.91919e-08
3	rs13079082	49537375	G	C	-0.00109186	0.00019773	3.36119e-08
3	rs11130203	49537934	A	G	-0.0010952	0.000197637	3.00784e-08
3	3:49577046_TAG_T	49539613	T	TAG	-0.00109532	0.000197664	3.01024e-08
3	rs34293138	49541584	C	T	-0.00109979	0.000197647	2.63824e-08
3	rs3811697	49553337	T	C	-0.00109976	0.000197652	2.64237e-08
3	rs9837027	49559580	T	C	-0.00109434	0.000197645	3.08729e-08
3	rs35999162	49559797	G	C	-0.00110476	0.000197801	2.34109e-08
3	rs9858280	49560304	C	T	-0.00110404	0.000197685	2.34581e-08
3	rs11926781	49565856	T	C	-0.00111791	0.000197737	1.5767e-08
3	rs34427167	49572790	T	C	-0.00111227	0.000197724	1.85632e-08
3	rs11713474	49574024	G	A	-0.00111129	0.000197699	1.90276e-08
3	3:49611660_CA_C	49574227	C	CA	-0.00111092	0.000197716	1.92908e-08
3	rs71324979	49582218	C	T	-0.0011168	0.000197738	1.6292e-08
3	rs9811982	49586944	C	A	-0.00111358	0.000197701	1.77979e-08
3	rs36106925	49589844	GT	G	-0.00111358	0.000202158	3.62975e-08
3	rs9875617	49597263	A	G	-0.00111395	0.000197729	1.76903e-08
3	rs11720597	49597921	A	G	-0.00112959	0.00019888	1.35295e-08
3	3:49638084_AAAATT_A	49600651	A	AAAATT	-0.00113867	0.000202548	1.89625e-08
3	rs13064576	49604997	T	C	-0.00111198	0.000199299	2.41973e-08
3	rs11917431	49606579	T	C	-0.00111789	0.000199326	2.04839e-08
3	rs11921590	49606760	C	T	-0.00111198	0.000199299	2.41973e-08
3	rs9827708	49612556	G	C	-0.00111493	0.000199122	2.15947e-08
3	rs7614725	49612962	A	G	-0.00111493	0.000199122	2.15947e-08
3	rs9833611	49613777	A	G	-0.00111557	0.000199123	2.12006e-08
3	3:49654710_AATACATTATATATATATATAT_A	49617277	A	AATACATTATATATATATATAT	-0.00114067	0.000199485	1.08093e-08
3	rs9837341	49627334	G	A	-0.00111476	0.000199145	2.17804e-08
3	rs6803222	49628543	G	T	-0.00111571	0.000199136	2.11598e-08
3	rs1873625	49629531	A	C	-0.00111904	0.000199149	1.92527e-08
3	rs9824092	49636714	G	C	-0.00111941	0.000199171	1.91153e-08
3	rs9862080	49637025	G	A	-0.0011181	0.000199178	1.98797e-08
3	rs11710037	49637901	G	C	-0.00112019	0.000199185	1.87292e-08
3	rs2172252	49640874	T	A	-0.001115	0.000200718	2.78291e-08
3	rs4283605	49641218	G	A	-0.001115	0.000200682	2.7674e-08
3	rs9812791	49644878	A	G	-0.00110799	0.000200711	3.39323e-08
3	rs13316695	49647484	G	C	-0.00111283	0.000200715	2.95936e-08
3	rs6770670	49649249	C	T	-0.00114274	0.000200941	1.29748e-08
3	rs34762726	49651777	A	G	-0.00114264	0.000200931	1.2988e-08
3	rs11709525	49653063	T	C	-0.0011428	0.000200986	1.30473e-08
3	rs11718165	49659364	G	A	-0.00111982	0.000200726	2.42814e-08
3	rs9836291	49660026	A	G	-0.00111142	0.000200659	3.05291e-08
3	rs9858542	49664550	A	G	-0.00112092	0.000200692	2.34016e-08
3	rs9882740	49665051	C	T	-0.00112897	0.0002008	1.88921e-08
3	rs9823546	49668079	A	T	-0.00112621	0.000200776	2.03725e-08
3	rs13093385	49673046	T	A	-0.00111819	0.000200717	2.54035e-08
3	3:49710514_CCGGG_C	49673081	C	CCGGG	-0.00125187	0.000207697	1.67277e-09
3	rs11130213	49674864	T	C	-0.00111888	0.000200727	2.49477e-08
3	rs1131095	49676792	C	T	-0.00111847	0.000200726	2.52392e-08
3	rs9822268	49682296	A	G	-0.00110701	0.00020074	3.50416e-08
3	rs3197999	49684099	A	G	-0.00113243	0.000202288	2.17356e-08
3	rs13085791	49684365	A	C	-0.00111823	0.000200779	2.56257e-08
3	rs9852529	49693192	A	G	-0.00111719	0.000200866	2.67668e-08
3	rs9858213	49694428	T	G	-0.00111584	0.00020084	2.77033e-08
CHR = chromosome, SNP = single nucleotide polymorphism, position = base pair coordinate hg38, A1/A2 = effect/non-effect alleles, SE = standard error. This table presents summary statistics for 126 variants associated with CARE in the adult dataset of UK Biobank. Out of these, 109 instrumental variables were used in the Mendelian randomisation analysis, while 17 variants highlighted in red were re…
