## supplementary data 2 for "CARE: a novel wearable-derived feature linking circadian amplitude to human cognitive functions"

### Sheet: Supp Data 2
Supplementary Data 2. Significant gene-CARE associations from single-tissue enrichment analysis using UTMOST in 44 GTEx tissues.
tissue	gene	z-score	p-value
Adipose_Subcutaneous	APEH	-5.66381	1.4805e-08
Adipose_Subcutaneous	SEMA3F	-5.3026	1.14164e-07
Adipose_Subcutaneous	TMEM89	-4.95627	7.18603e-07
Adipose_Subcutaneous	MST1R	4.94431	7.64138e-07
Adipose_Subcutaneous	QARS	4.69293	2.69318e-06
Adipose_Visceral_Omentum	APEH	-5.65197	1.58615e-08
Adipose_Visceral_Omentum	DOCK3	4.87406	1.09326e-06
Adipose_Visceral_Omentum	SEMA3F	-4.76294	1.90794e-06
Adrenal_Gland	SEMA3F	-5.62582	1.8463e-08
Artery_Aorta	TRAIP	6.19404	5.86406e-10
Artery_Aorta	APEH	-5.70412	1.16947e-08
Artery_Aorta	MST1	-5.65692	1.54114e-08
Artery_Aorta	PRPF3	5.51369	3.51388e-08
Artery_Aorta	MST1R	4.98049	6.34222e-07
Artery_Aorta	CDHR4	4.96634	6.82293e-07
Artery_Aorta	HYAL1	4.83289	1.34568e-06
Artery_Coronary	APEH	-5.58387	2.35229e-08
Artery_Coronary	MAPKAPK3	-5.29642	1.18092e-07
Artery_Coronary	CELSR3	5.23006	1.69458e-07
Artery_Tibial	GPX1	5.66709	1.45245e-08
Artery_Tibial	APEH	-5.65878	1.52453e-08
Artery_Tibial	TMEM89	-5.33534	9.53661e-08
Artery_Tibial	MST1R	4.90579	9.3054e-07
Brain_Anterior_cingulate_cortex_BA24	APEH	-5.2794	1.29609e-07
Brain_Anterior_cingulate_cortex_BA24	IP6K1	-4.82745	1.38293e-06
Brain_Anterior_cingulate_cortex_BA24	GPX1	4.81705	1.45697e-06
Brain_Caudate_basal_ganglia	USP4	-5.54588	2.92476e-08
Brain_Caudate_basal_ganglia	MST1	-5.28132	1.28254e-07
Brain_Caudate_basal_ganglia	MST1R	5.00317	5.63952e-07
Brain_Cerebellar_Hemisphere	GPX1	5.36687	8.01149e-08
Brain_Cerebellar_Hemisphere	DOCK3	-5.02129	5.13251e-07
Brain_Cerebellar_Hemisphere	ZFP69B	-4.77089	1.83416e-06
Brain_Cerebellum	CCDC36	4.77807	1.76983e-06
Brain_Cerebellum	TRAIP	4.77463	1.80039e-06
Brain_Cortex	QRICH1	-5.26511	1.40108e-07
Brain_Cortex	MST1R	5.24133	1.59426e-07
Brain_Cortex	FAM212A	-4.9928	5.95104e-07
Brain_Frontal_Cortex_BA9	TRAIP	4.94249	7.71326e-07
Brain_Frontal_Cortex_BA9	AMIGO3	4.66174	3.13543e-06
Brain_Hippocampus	APEH	-5.53219	3.16254e-08
Brain_Hippocampus	RNF123	4.85949	1.17691e-06
Brain_Hypothalamus	MST1	-5.62942	1.80818e-08
Brain_Hypothalamus	USP4	-5.34468	9.05762e-08
Brain_Hypothalamus	TRAIP	5.17795	2.24337e-07
Brain_Hypothalamus	FAM212A	-5.00292	5.64671e-07
Brain_Hypothalamus	QARS	-4.97795	6.42604e-07
Brain_Hypothalamus	DOCK3	4.96296	6.94287e-07
Brain_Hypothalamus	SEMA3F	-4.72871	2.25954e-06
Brain_Nucleus_accumbens_basal_ganglia	DOCK3	-4.81295	1.48722e-06
Brain_Nucleus_accumbens_basal_ganglia	MST1R	4.70084	2.59089e-06
Brain_Putamen_basal_ganglia	DOCK3	5.2606	1.43583e-07
Breast_Mammary_Tissue	APEH	-5.56539	2.61574e-08
Cells_EBV-transformed_lymphocytes	APEH	-5.63931	1.70736e-08
Cells_EBV-transformed_lymphocytes	TRAIP	-5.04952	4.42924e-07
Cells_EBV-transformed_lymphocytes	USP4	5.04612	4.50878e-07
Cells_Transformed_fibroblasts	TRAIP	-6.21968	4.9818e-10
Cells_Transformed_fibroblasts	APEH	-5.66623	1.45973e-08
Cells_Transformed_fibroblasts	MAPKAPK3	-5.35975	8.33361e-08
Colon_Sigmoid	DOCK3	-5.4226	5.87384e-08
Colon_Sigmoid	SEMA3F	-4.73069	2.23753e-06
Colon_Transverse	C3orf18	5.2808	1.28618e-07
Esophagus_Gastroesophageal_Junction	SEMA3F	-5.65146	1.59091e-08
Esophagus_Gastroesophageal_Junction	TRAIP	5.27708	1.3126e-07
Esophagus_Gastroesophageal_Junction	MAPKAPK3	4.96172	6.98707e-07
Esophagus_Gastroesophageal_Junction	MST1R	4.77542	1.7933e-06
Esophagus_Gastroesophageal_Junction	SLC26A6	-4.67595	2.926e-06
Esophagus_Mucosa	MST1	-6.32942	2.46078e-10
Esophagus_Mucosa	APEH	-5.61871	1.92392e-08
Esophagus_Mucosa	MAPKAPK3	-5.60048	2.13765e-08
Esophagus_Mucosa	KLHDC8B	5.05202	4.37169e-07
Esophagus_Muscularis	APEH	-5.31285	1.07927e-07
Heart_Atrial_Appendage	C3orf18	5.75771	8.52604e-09
Heart_Atrial_Appendage	TRAIP	5.29456	1.19305e-07
Heart_Atrial_Appendage	MAPKAPK3	-5.13325	2.84786e-07
Heart_Left_Ventricle	C3orf18	4.74933	2.0409e-06
Liver	MST1R	-5.18589	2.14982e-07
Lung	TRAIP	5.02622	5.00238e-07
Lung	MST1	-4.93636	7.95947e-07
Lung	USP4	4.80734	1.52954e-06
Lung	UBA7	-4.78304	1.72668e-06
Muscle_Skeletal	USP4	5.25967	1.44318e-07
Nerve_Tibial	APEH	-5.59051	2.26405e-08
Nerve_Tibial	SEMA3F	-5.00071	5.71193e-07
Ovary	FAM212A	5.49215	3.97068e-08
Ovary	MAPKAPK3	5.16117	2.4541e-07
Ovary	IMPDH2	-5.14429	2.6854e-07
Ovary	APEH	-5.04172	4.61378e-07
Ovary	TRAIP	4.72519	2.29902e-06
Pancreas	IMPDH2	-5.42706	5.72898e-08
Pancreas	APEH	-5.34313	9.13534e-08
Pancreas	HYAL1	-4.8734	1.09694e-06
Pituitary	MAPKAPK3	-5.15206	2.57646e-07
Prostate	C3orf18	5.36837	7.94499e-08
Prostate	C3orf62	5.18013	2.21736e-07
Prostate	USP4	4.92463	8.45194e-07
Skin_Not_Sun_Exposed_Suprapubic	MST1	-5.97331	2.32486e-09
Skin_Not_Sun_Exposed_Suprapubic	APEH	-5.64425	1.65902e-08
Skin_Not_Sun_Exposed_Suprapubic	USP4	5.62273	1.87965e-08
Skin_Not_Sun_Exposed_Suprapubic	RNF123	4.77324	1.81286e-06
Skin_Not_Sun_Exposed_Suprapubic	TRAIP	4.76954	1.8465e-06
Skin_Sun_Exposed_Lower_leg	APEH	-5.60603	2.07024e-08
Skin_Sun_Exposed_Lower_leg	TUSC2	-5.13652	2.79865e-07
Skin_Sun_Exposed_Lower_leg	MST1	-4.99048	6.02308e-07
Small_Intestine_Terminal_Ileum	C3orf18	5.08644	3.64851e-07
Spleen	MST1	-5.58344	2.35802e-08
Spleen	GMPPB	5.38461	7.26037e-08
Spleen	IMPDH2	5.25354	1.49203e-07
Spleen	AMIGO3	5.15469	2.54054e-07
Spleen	NICN1	-5.12412	2.98923e-07
Spleen	FAM212A	-4.98864	6.08071e-07
Spleen	SEMA3F	-4.8741	1.09307e-06
Spleen	GPX1	4.76571	1.88194e-06
Stomach	COL7A1	5.56389	2.63824e-08
Testis	MST1R	4.94049	7.79285e-07
Thyroid	FAM212A	-5.52903	3.22007e-08
Thyroid	USP4	5.31832	1.04732e-07
Thyroid	MAPKAPK3	4.90057	9.55604e-07
Whole_Blood	APEH	-5.55401	2.79184e-08
Whole_Blood	MAPKAPK3	-5.36116	8.2691e-08
CARE = circadian activity rhythm energy.
